# Expression of specific HLA class II alleles is associated with an increased risk for active tuberculosis and a distinct gene expression profile

**DOI:** 10.1101/2022.07.06.22277293

**Authors:** Leila Y. Chihab, Rebecca Kuan, Elizabeth J. Phillips, Simon A. Mallal, Virginie Rozot, Mark M. Davis, Thomas J. Scriba, Alessandro Sette, Bjoern Peters, Cecilia S. Lindestam Arlehamn, the SATVI Study Group

**Author notes:** Corresponding author Cecilia S. Lindestam Arlehamn.

## Abstract

Several HLA allelic variants have been associated with protection from or susceptibility to infectious and autoimmune diseases. Here, we examined whether specific HLA alleles would be associated with different *Mycobacterium tuberculosis (Mtb)* infection outcomes. The HLA alleles present at the -A, -B, -C, -DPA1, -DPB1, -DQA1, -DQB1, -DRB1, and -DRB3/4/5 loci were determined in a cohort of 636 individuals with known *Mtb* infection outcomes from South Africa and the US. Among these individuals, 233 were QuantiFERON (QFT) negative, and 433 were QFT positive, indicating *Mtb* exposure. Of these, 99 QFT positive participants either had active tuberculosis (TB) upon enrollment or were diagnosed in the past. We found that DQA1*03:01, DPB1*04:02, and DRB4*01:01 were significantly more frequent in individuals with active TB (susceptibility alleles), as judged by Odds Ratios and associated p-values, while DPB1*105:01 was associated with protection from active TB. Peripheral blood mononuclear cells (PMBCs) from a subset of individuals were stimulated with *Mtb* antigens, revealing individuals who express any of the three susceptibility alleles were associated with lower magnitude of responses. Furthermore, we defined a gene signature associated with individuals expressing the susceptibility alleles that was characterized by lower expression of APC-related genes. In summary, we have identified specific HLA alleles associated with susceptibility to active TB and found that the expression of these alleles was associated with a decreased *Mtb*-specific T cell response and a specific gene expression signature. These results will help understand individual risk factors in progressing to active TB.
