## Supplemental table 2 for "Expression of specific HLA class II alleles is associated with an increased risk for active tuberculosis and a distinct gene expression profile"

### Sheet: DE genes log fold and p adj
With susceptibility alleles vs. without													Without susceptibility alleles high responders vs. with alleles low responders
			Unstim			MTB300			WCL
Upregulated in w/o high	Concordant direction	Gene name	Direction	log2FC	padj	Direction	log2FC	padj	Direction	log2FC	padj		DE genes	Log2FC	padj
yes	yes	AC068896.1	up in w/o	1.54	0.031	up in w/o	0.3	2	up in w/o	0.6	2		AC068896.1	-2.14	0.0056
		ADAM28	up in w	-0.21	0.8	up in w	-0.12	0.89	up in w/o	1	0.014		ACSM1	-2.11	0.0056
	yes	ADAM9	up in w	-0.6	0.43	up in w	-1.11	0.042	up in w	-0.77	0.14		CAPRIN2	-1.37	0.0082
		AFF3	up in w/o	1.35	0.017	up in w	-0.11	0.93	up in w	-0.11	0.89		CCL19	-1.69	0.026
		AGAP4	up in w/o	1.36	0.041	up in w/o	0.33	2	up in w	-0.2	2		CCL20	-2.3	0.0029
		AGER	up in w	-0.26	0.8	up in w	-0.27	0.81	up in w/o	1.13	0.032		CCNK	-1.7	0.00016
	yes	AKAP2	up in w/o	1.11	0.11	up in w/o	1.18	0.095	up in w/o	1.3	0.032		CXCL2	-1.87	0.0019
		AKAP7	up in w/o	0.24	0.8	up in w	-0.6	0.3	up in w	-1.15	0.0066		ESPN	-1.7	0.016
	yes	AL136295.5	up in w/o	0.59	0.38	up in w/o	1.01	0.039	up in w/o	1.13	0.0078		ETV3L	-1.31	0.019
	yes	ANKK1	up in w/o	1.17	0.014	up in w/o	0.7	2	unchanged	-0.03	2		GTSE1	-1.25	0.009
	yes	ANKRD52	up in w/o	0.79	0.098	up in w/o	0.69	0.15	up in w/o	1	0.0089		ITGB8	-1.67	0.032
		ARG1	up in w	-1.78	0.018	up in w	-0.59	2	up in w/o	0.53	2		JUN	-1.71	0.031
	yes	ARL11	up in w/o	0.45	0.59	up in w/o	0.27	0.74	up in w/o	1.06	0.0096		LZTS1	-1.16	0.0082
	yes	ARRDC4	up in w	-0.23	0.88	up in w	-0.83	0.22	up in w	-1.37	0.01		MAPKBP1	-1.54	0.033
	yes	ART3	up in w/o	1.14	0.039	up in w/o	0.5	2	up in w/o	0.36	2		METTL24	-1.48	0.038
	yes	C5orf51	up in w	-1.08	0.032	up in w	-0.71	0.21	up in w	-0.29	0.63		NFKBIZ	-1.7	8.4e-05
	yes	CAB39	up in w	-0.41	0.53	up in w	-0.53	0.27	up in w	-1.25	0.00043		SLC4A10	-2.06	0.037
		CASTOR2	up in w/o	1.31	0.016	up in w	-0.68	2	up in w/o	0.84	2		SYCP2	-1.7	0.041
	yes	CCDC117	up in w	-0.15	0.89	up in w	-0.43	0.41	up in w	-1.14	0.0016		SYNJ2	-1.59	0.019
		CD9	up in w	-0.68	0.24	up in w	-1.24	0.014	up in w/o	0.24	0.54		TNFAIP6	-1.78	0.021
	yes	CDK17	up in w	-0.1	0.94	up in w	-0.42	0.42	up in w	-1.03	0.0037		ZNF66	-1.64	0.0082
	yes	CEBPB	unchanged	-0.02	1	up in w	-0.98	0.11	up in w	-1.25	0.012
	yes	CEBPD	unchanged	0.04	0.98	up in w	-0.65	0.32	up in w	-1.26	0.0052
	yes	CHM	unchanged	0	0.99	up in w/o	0.39	0.56	up in w/o	1.01	0.02
	yes	CLEC17A	up in w/o	0.84	0.28	up in w/o	1.05	0.13	up in w/o	1.45	0.0083
yes	yes	CXCL2	up in w/o	1.25	0.017	up in w/o	0.54	0.38	unchanged	-0.09	0.85
		CYP1B1	up in w/o	0.21	0.87	up in w	-0.83	0.14	up in w	-1.31	0.0036
	yes	EPS8	up in w/o	0.85	0.21	up in w/o	1.4	0.012	up in w/o	0.49	0.37
yes		ESPN	up in w/o	1.58	0.0072	up in w	-0.64	0.52	up in w	-0.49	0.53
	yes	FUCA1	up in w	-0.31	0.69	up in w	-1.06	0.034	up in w	-0.45	0.43
	yes	G0S2	up in w/o	1.43	0.021	up in w/o	0.23	0.79	up in w/o	0.16	0.91
	yes	HBA2	unchanged	-0.04	0.026	up in w	-0.35	0.011	up in w	-1.18	0.0036
		HES1	up in w/o	1.43	0.035	up in w/o	0.25	0.76	up in w	-0.44	0.55
	yes	HIST1H2BD	up in w/o	0.49	0.58	up in w/o	0.57	0.36	up in w/o	1.14	0.011
	yes	HLA-DQA1	up in w/o	0.41	0.65	up in w/o	0.41	0.62	up in w/o	1.18	0.011
	yes	HLA-DQA2	up in w	-1.58	0.037	up in w	-1.9	0.012	up in w	-0.92	0.21
	yes	HLA-DQB1	up in w/o	0.49	0.54	up in w/o	0.28	0.76	up in w/o	1.16	0.0085
	yes	HMGA2	up in w/o	1.01	0.035	unchanged	0.07	2	up in w/o	0.71	2
		HTRA4	up in w/o	1.13	0.012	up in w	-0.75	2	up in w/o	0.35	2
	yes	HUWE1	up in w/o	0.58	0.16	up in w/o	0.82	0.018	up in w/o	1.05	0.00067
	yes	IL24	up in w/o	1.34	0.037	up in w/o	1.49	0.014	up in w/o	0.53	0.6
yes	yes	JUN	up in w/o	1.31	0.012	up in w/o	0.58	0.36	up in w/o	0.57	0.27
	yes	KCTD12	unchanged	0.04	1	up in w	-0.81	0.29	up in w	-1.43	0.017
	yes	LRP12	up in w	-0.51	0.56	up in w	-1.09	0.037	up in w	-0.54	0.31
		MEIG1	up in w/o	1.59	0.027	unchanged	-0.07	2	up in w	-0.48	2
	yes	MFSD14B	unchanged	-0.02	0.99	up in w	-0.79	0.13	up in w	-1.09	0.0093
	yes	MREG	unchanged	0.05	0.97	up in w	-1.02	0.036	up in w	-0.58	0.22
	yes	MS4A1	up in w/o	0.42	0.53	up in w/o	0.42	0.45	up in w/o	1	0.0085
	yes	MS4A6A	up in w	-0.59	0.61	up in w	-0.11	0.99	up in w	-1.32	0.032
	yes	MT1G	up in w/o	0.75	0.36	up in w/o	2.27	0.001	unchanged	-0.04	0.97
		MT1H	up in w/o	1.01	0.2	up in w/o	2.03	0.014	up in w	-0.29	0.79
	yes	MT1M	up in w/o	1.34	0.012	up in w/o	0.99	2	unchanged	0.09	2
	yes	MT1X	up in w/o	0.18	0.87	up in w/o	1.21	0.034	up in w/o	0.15	0.81
	yes	NDUFA13	up in w/o	1.31	0.0023	up in w/o	0.18	0.83	up in w/o	0.38	0.42
	yes	NEK7	unchanged	-0.01	1	up in w	-0.73	0.17	up in w	-1.35	0.001
	yes	NEK9	up in w/o	0.63	0.17	up in w/o	1.03	0.0037	up in w/o	0.83	0.012
yes		NFKBIZ	up in w/o	1.15	0.0014	up in w/o	0.31	0.57	up in w	-0.42	0.28
	yes	NME2	up in w/o	1.34	0.025	up in w/o	0.12	2	up in w/o	0.35	2
		OTUD1	up in w/o	1.3	0.039	up in w	-0.1	0.95	up in w/o	0.21	0.84
	yes	OTUD7A	up in w	-0.15	0.95	up in w	-1.5	0.014	up in w	-0.39	0.55
	yes	PAX5	up in w/o	1.03	0.032	up in w/o	0.27	0.71	up in w/o	0.46	0.37
		PIFO	up in w	-1.26	0.021	unchanged	0.08	2	up in w/o	0.54	2
	yes	PLCL1	up in w/o	1.25	0.049	up in w/o	0.35	0.7	up in w/o	0.25	0.77
	yes	POM121	up in w/o	1.07	0.016	up in w/o	0.22	0.78	up in w/o	0.4	0.43
	yes	RNF144B	up in w/o	1.17	0.026	up in w/o	0.7	0.19	up in w/o	0.32	0.62
	yes	SGPP1	up in w	-0.28	0.84	up in w	-1.07	0.091	up in w	-1.51	0.0036
		SLC30A1	up in w/o	0.31	0.73	up in w	-0.55	0.38	up in w	-1	0.032
	yes	SLC6A12	up in w/o	0.48	0.8	up in w/o	0.22	0.91	up in w/o	1.35	0.0047
	yes	SMARCD3	up in w	-0.32	0.73	up in w	-0.45	0.51	up in w	-1.02	0.025
	yes	SOCS1	up in w	-0.13	0.95	up in w	-0.69	0.17	up in w	-1.02	0.0094
	yes	SORT1	up in w	-0.28	0.81	up in w	-0.85	0.25	up in w	-1.45	0.013
		SOX5	up in w/o	1.44	0.016	up in w	-0.33	2	up in w	-0.24	2
	yes	SPDYE1	up in w/o	0.65	0.39	up in w/o	1.06	0.045	up in w/o	1	0.034
		TAF4B	up in w/o	1.06	0.03	up in w/o	0.18	0.84	up in w	-0.35	0.49
	yes	TDRD9	up in w	-1.68	0.03	up in w	-0.92	2	up in w	-1.08	2
	yes	TIPARP	up in w/o	0.74	0.037	up in w/o	1.05	0.001	up in w/o	0.15	0.74
	yes	TMED7	up in w	-0.33	0.7	up in w	-0.73	0.14	up in w	-1.12	0.0041
yes	yes	TNFAIP6	up in w/o	1.46	0.016	up in w/o	0.99	0.16	up in w/o	0.15	0.96
	yes	UBE2E1	up in w/o	0.95	0.035	up in w/o	0.52	0.33	up in w/o	1	0.0096
	yes	USP42	up in w	-0.33	0.55	up in w	-0.3	0.52	up in w	-1.02	0.00067
	yes	XPOT	up in w	-0.46	0.43	up in w	-0.82	0.044	up in w	-1.03	0.0036
	yes	ZFHX3	up in w/o	0.48	0.67	up in w/o	0.32	0.77	up in w/o	1.4	0.0093
		ZFYVE28	up in w/o	0.17	0.83	up in w	-1.04	0.018	up in w	-0.52	0.22
yes	yes	ZNF66	up in w/o	0.75	0.23	up in w/o	1.03	0.042	up in w/o	1.09	0.013
